# Identifying risk factors for COVID-19 severity and mortality in the UK Biobank

**DOI:** 10.1101/2021.05.10.21256935

**Authors:** Iqbal Madakkatel, Catherine King, Ang Zhou, Anwar Mulugeta, Amanda Lumsden, Mark McDonnell, Elina Hyppönen

## Abstract

Severe acute respiratory syndrome coronavirus has infected over 114 million people worldwide as of March 2021, with worldwide mortality rates ranging between 1-10%. We use information on up to 421,111 UK Biobank participants to identify possible predictors for long-term susceptibility to severe COVID-19 infection (*N* =1,088) and mortality (*N* =376). We include 36,168 predictors in our analyses and use a gradient boosting decision tree (GBDT) algorithm and feature attribution based on Shapley values, together with traditional epidemiological approaches to identify possible risk factors. Our analyses show associations between socio-demographic factors (e.g. age, sex, ethnicity, education, material deprivation, accommodation type) and lifestyle indicators (e.g. smoking, physical activity, walking pace, tea intake, and dietary changes) with risk of developing severe COVID-19 symptoms. Blood (cystatin C, C-reactive protein, gamma glutamyl transferase and alkaline phosphatase) and urine (microalbuminuria) biomarkers measured more than 10 years earlier predicted severe COVID-19. We also confirm increased risks for several pre-existing disease outcomes (e.g. lung diseases, type 2 diabetes, hypertension, circulatory diseases, anemia, and mental disorders). Analyses on mortality were possible within a sub-group testing positive for COVID-19 infection (*N* =1,953) with our analyses confirming association between age, smoking status, and prior primary diagnosis of urinary tract infection.

**SUMMARY:** Our hypothesis-free approach combining machine learning with traditional epidemiological methods finds a number of risk factors (sociodemographic, lifestyle, and psychosocial factors, biomarkers, disease outcomes and treatments) associated with developing severe COVID-19 symptoms and COVID-19 mortality.
