## supplementary table 6 for "Identifying risk factors for COVID-19 severity and mortality in the UK Biobank"

### Sheet: Severe COVID-19
Supplementary Table 6. Hazard ratios and their 95% confidence intervals for important features identified using GBDT and SHAP values. SHAP values and ranking based on SHAP valueS are also given. Continuous variables were tested for non-linearity using squared term.
							LINEAR / CATEGORICAL				CURVATURE
Category	Feature ID	Feature description a	SHAP Value	Ranking based on SHAP values	N	Severe cases	Adjusted hazard ratio	Adjusted hazard ratio 95%	Adjusted hazard ratio 95%	Adjusted Cox P-value	Adjusted hazard ratio	Adjusted hazard ratio 95%	Adjusted hazard ratio 95%	Adjusted Cox P curvature	LR test P-value for continuous features with curvature	P-Value for ranking
								confidence interval lower	confidence interval upper			confidence interval lower	confidence interval upper
col1	column 2	column 3	column 4	column 5	column 12	column 13	column 14	column 15	column 16	column 17	column 18	column 19	column 20	column 21	column 22	column 23
A - Baseline characteristics	x21022	Age at recruitment	13.5811	1	405954	1027	0.792217	0.706369	0.888499	6.88712e-05	1.00264	1.00163	1.00365	3.17577e-07	6.542e-57	6.542e-57
A - Baseline characteristics	x31	Sex	2.49221	9	405954	1027	1.723	1.51505	1.95948	1.12208e-16						1.12208e-16
A - Baseline characteristics	x52	Month of birth	0.229213	72	405954	1027				0.437939						0.437939
A - Baseline characteristics	x54	UK Biobank assessment center	0.567698	38	405954	1027				7.27345e-215						7.27345e-215
B - Sociodemographics	x189	Townsend deprivation index at recruitment	5.34385	4	405954	1027	1.05723	1.03587	1.07904	9.14184e-08						9.14184e-08
B - Sociodemographics	x21000	Ethnic background	0.284159	61	405954	1027				2.30438e-09						2.30438e-09
B - Sociodemographics	x6138__1	Qualifications - college or university degree	0.0963772	97	398747	998	0.784548	0.672693	0.915001	0.00198921						0.00198921
B - Sociodemographics	x6138__100	Educational qualifications - none	1.28345	14	398747	998	1.39225	1.20594	1.60734	6.34156e-06						6.34156e-06
B - Sociodemographics	x6138__2	Qualifications - A levels/AS levels or equivalent	0.783262	26	398747	998	0.724204	0.608293	0.862201	0.000287757						0.000287757
B - Sociodemographics	x6138__3	Qualifications - O levels/GCSEs or equivalent	0.718638	30	398747	998	0.770264	0.671957	0.882953	0.000179053						0.000179053
B - Sociodemographics	x6146__100	Attendance/disability/mobility allowance - none	0.0990255	96	402895	1013	0.619969	0.51285	0.74946	7.81409e-07						7.81409e-07
B - Sociodemographics	x670	Type of accommodation lived in	0.0436696	122	404713	1024				0.0058078						0.0058078
B - Sociodemographics	x680	Own or rent accommodation lived in	0.330953	52	400185	1009				0.000126735						0.000126735
B - Sociodemographics	x699	Length of time at current address	0.241728	69	395894	997	0.952387	0.894833	1.01364	0.125058						0.125058
C - Lifestyle and environment	x1070	Time spent watching television (TV)	0.0760532	106	402897	1012	1.0492	1.01494	1.08461	0.00457297						0.00457297
C - Lifestyle and environment	x120	Birth weight known	2.34271	11	405939	1027				0.000277339						0.000277339
C - Lifestyle and environment	x1249	Past tobacco smoking	0.432304	46	377134	918				0.00878341						0.00878341
C - Lifestyle and environment	x1319	Dried fruit intake	0.0626496	115	401639	1013				0.0578604						0.0578604
C - Lifestyle and environment	x1349	Processed meat intake	0.0468969	120	405118	1022				0.409399						0.409399
C - Lifestyle and environment	x1369	Beef intake	0.049799	119	404335	1017				0.571697						0.571697
C - Lifestyle and environment	x1389	Pork intake	0.0566615	117	403732	1017				0.016485						0.016485
C - Lifestyle and environment	x1408	Cheese intake	0.269884	66	395712	982				0.150276						0.150276
C - Lifestyle and environment	x1418	Milk type used	0.131929	88	405622	1027				0.139802						0.139802
C - Lifestyle and environment	x1438	Bread intake	0.216247	74	398389	997	0.997541	0.990304	1.00483	0.507539						0.507539
C - Lifestyle and environment	x1448	Bread type	0.0776627	105	388072	981				0.00223359						0.00223359
C - Lifestyle and environment	x1458	Cereal intake	0.0894053	99	404530	1019	0.980859	0.959028	1.00319	0.0923961						0.0923961
C - Lifestyle and environment	x1478	Salt added to food	0.0824309	101	405906	1027				0.154761						0.154761
C - Lifestyle and environment	x1488	Tea intake	0.29419	59	405180	1025				0.000750516						0.000750516
C - Lifestyle and environment	x1498	Coffee intake	0.148442	85	405129	1025				0.00144515						0.00144515
C - Lifestyle and environment	x1538	Major dietary changes in the last 5 years	0.192517	78	405100	1026				0.00250503						0.00250503
C - Lifestyle and environment	x1647	Country of birth (UK/elsewhere)	0.109292	92	405425	1026				0.426599						0.426599
C - Lifestyle and environment	x1727	Ease of skin tanning	0.166179	82	391860	970				0.193684						0.193684
C - Lifestyle and environment	x1747	Hair color (natural, before greying)	0.106332	93	405199	1025				0.942214						0.942214
C - Lifestyle and environment	x20116	Smoking status	0.126606	89	405954	1027				8.888e-06						8.888e-06
C - Lifestyle and environment	x2267	Use of sun/UV protection	0.499138	43	399740	997				0.0417776						0.0417776
C - Lifestyle and environment	x6164__100	Types of physical activity in last 4 weeks - none	0.105674	94	401311	1002	1.74125	1.4469	2.09548	4.35979e-09						4.35979e-09
C - Lifestyle and environment	x6164__2	Physical activity in last 4 weeks - other exercises	1.2797	15	401311	1002	0.745466	0.651655	0.85278	1.86257e-05						1.86257e-05
C - Lifestyle and environment	x6164__4	Light DIY physical activity in last 4 weeks	3.90786	5	401311	1002	0.695211	0.61013	0.792157	4.81158e-08						4.81158e-08
C - Lifestyle and environment	x6164__5	Heavy DIY physical activity in last 4 weeks	0.273409	64	401311	1002	0.740431	0.644794	0.850253	2.05434e-05						2.05434e-05
C - Lifestyle and environment	x884	Number of days/week of moderate physical activity 10+ minutes	0.232005	71	386557	932				0.0108184						0.0108184
C - Lifestyle and environment	x904	Number of days/week of vigorous physical activity 10+ minutes	0.0787735	102	386627	929				0.00211915						0.00211915
C - Lifestyle and environment	x924	Usual walking pace	2.80767	7	403767	1017				1.45995e-09						1.45995e-09
C - Lifestyle and environment	x943	Frequency of stair climbing in last 4 weeks	0.25774	68	399522	996				0.00306465						0.00306465
D - Physical measurements	x102	Pulse rate, automated reading	0.722534	29	396140	1001	1.15137	1.08318	1.22386	6.04006e-06						6.04006e-06
D - Physical measurements	x20015	Sitting height	0.300817	56	402622	1014	0.978521	0.904713	1.05835	0.587369	1.05318	1.01403	1.09384	0.00734468	0.0329071	0.0329071
D - Physical measurements	x21001	Body mass index (BMI)	0.545041	39	405954	1027				6.40672e-15						6.40672e-15
D - Physical measurements	x21002	Weight	0.073394	107	405954	1027	1.08684	0.963967	1.22537	0.173699	1.08697	1.03969	1.13641	0.000237738	3.118e-05	3.118e-05
D - Physical measurements	x23105	Basal metabolic rate	0.752322	28	400475	1006	1.04525	0.921711	1.18534	0.49046	1.04749	1.00468	1.09212	0.0293017	0.048743	0.048743
D - Physical measurements	x23107	Impedance of leg (right)	0.714986	31	400469	1006	1.02447	0.948507	1.10653	0.538487	1.09253	1.05284	1.1337	2.7609e-06	5.066e-05	5.066e-05
D - Physical measurements	x23110	Impedance of arm (left)	1.13087	17	400458	1006	0.976513	0.881864	1.08132	0.647737						0.647737
D - Physical measurements	x23111	Leg fat percentage (right)	0.692225	32	400461	1006	1.27087	1.10078	1.46724	0.00107618						0.00107618
D - Physical measurements	x23120	Arm fat mass (right)	0.410585	47	400379	1006	1.22225	1.07601	1.38837	0.00202445	1.05113	1.00143	1.10329	0.0436133	0.00016484	0.00016484
D - Physical measurements	x3062	Forced vital capacity (FVC)	0.947175	23	370480	874	0.835335	0.763553	0.913865	8.68075e-05						8.68075e-05
D - Physical measurements	x3064	Peak expiratory flow (PEF)	0.607678	36	370480	874	0.900474	0.833562	0.972758	0.00778932						0.00778932
D - Physical measurements	x4079	Diastolic blood pressure, automated reading	0.116808	91	396140	1001	1.04333	0.979457	1.11137	0.188173	1.05189	1.01066	1.0948	0.0131392	0.0155806	0.0155806
D - Physical measurements	x4080	Systolic blood pressure, automated reading	0.306763	55	396137	1001	1.02605	0.959292	1.09745	0.453761	1.05402	1.01114	1.09871	0.0130335	0.023114	0.023114
D - Physical measurements	x47	Hand grip strength (right)	0.173474	81	404778	1019	0.902478	0.828971	0.982503	0.0179235						0.0179235
D - Physical measurements	x48	Waist circumference	10.4293	2	405884	1027	1.371	1.22539	1.53391	3.62537e-08						3.62537e-08
D - Physical measurements	x49	Hip circumference	0.0873663	100	405891	1027	1.01745	0.923844	1.12054	0.725353	1.06648	1.01891	1.11626	0.00569425	0.017109	0.017109
D - Physical measurements	x50	Standing height	0.273106	65	405954	1027	0.953271	0.873241	1.04064	0.284769						0.284769
E - Cognitive function	x20023	Mean time to correctly identify matches	0.449485	44	402341	999	1.04696	0.980279	1.11818	0.171696						0.171696
E - Cognitive function	x399	Number of incorrect matches in round	0.341257	51	402657	1014	1.05487	0.993925	1.11956	0.078528						0.078528
E - Cognitive function	x400	Time to complete round	0.87948	25	394120	965	1.13793	1.06411	1.21686	0.000159422						0.000159422
F - Psychosocial factors	x1940	Irritability	0.0243826	125	388319	991	0.924329	0.801679	1.06574	0.278661						0.278661
F - Psychosocial factors	x1980	Worrier / anxious feelings	0	126	395462	999	1.01663	0.895447	1.15422	0.798941						0.798941
F - Psychosocial factors	x2000	Worry too long after embarrassment	0.967526	21	389743	982	0.807703	0.709683	0.919262	0.00121517						0.00121517
F - Psychosocial factors	x2040	Risk taking	0.121739	90	391222	983	1.11491	0.972272	1.27846	0.119386						0.119386
F - Psychosocial factors	x6145__100	Illness, injury, bereavement, stress in last 2 years - none	0.0431624	123	400425	1002	0.9237	0.81307	1.04938	0.222689						0.222689
F - Psychosocial factors	x6145__6	Illness, injury, bereavement, stress in last 2 years - financial difficulties	0.0631813	114	400425	1002	1.1919	0.993849	1.42942	0.0583027						0.0583027
G - Self-reported diseases	x135	Number of self-reported non-cancer illnesses	0.187192	79	405939	1027	1.08775	1.05531	1.12119	5.17096e-08						5.17096e-08
G - Self-reported diseases	x20002__1065	Non-cancer illness code, self-reported - hypertension	0.21358	75	405939	1027	1.267	1.10965	1.44666	0.00046912						0.00046912
H - Medications and Operations	x136	Number of operations, self-reported	0.132393	87	405939	1027	1.01596	0.975355	1.05826	0.446662						0.446662
H - Medications and Operations	x137	Number of treatments/medications taken	0.525814	40	405939	1027	1.07826	1.05605	1.10093	1.28609e-12						1.28609e-12
H - Medications and Operations	x20003__1141188442	Glucosamine product	0.064651	112	405939	1027	0.738224	0.555372	0.981277	0.0366069						0.0366069
H - Medications and Operations	x20004__1439	Operation - reduction or fixation of bone fracture	0.0633321	113	405939	1027	1.3626	1.05659	1.75723	0.0171177						0.0171177
H - Medications and Operations	x20004__1458	Operation - appendicectomy	0	126	405939	1027	0.946149	0.782729	1.14369	0.567193						0.567193
I - Health and medical history	x1797	Father still alive	0.066968	110	395011	992	0.772446	0.621651	0.95982	0.0198032						0.0198032
I - Health and medical history	x1835	Mother still alive	0.965568	22	399181	1003	0.775375	0.656835	0.915308	0.0026527						0.0026527
I - Health and medical history	x1873	Number of full brothers	0.0306544	124	399402	1006	1.01636	0.973777	1.06081	0.457387						0.457387
I - Health and medical history	x1883	Number of full sisters	0.322002	54	399453	1006	1.07895	1.03315	1.12678	0.000595134						0.000595134
I - Health and medical history	x20110__5	Illnesses of mother - breast cancer	0	126	371817	886	0.823198	0.627789	1.07943	0.159382						0.159382
I - Health and medical history	x2178	Overall health rating	1.37056	13	404521	1019				6.775e-10						6.775e-10
I - Health and medical history	x2188	Long-standing illness, disability or infirmity	2.60598	8	405954	1027	1.73929	1.53308	1.97324	8.24898e-18						8.24898e-18
I - Health and medical history	x2316	Wheeze or whistling in the chest in last year	0.579373	37	398150	1005	1.33826	1.16375	1.53893	4.36394e-05						4.36394e-05
I - Health and medical history	x2335	Chest pain or discomfort	0	126	402052	1010	1.21571	1.04642	1.41237	0.0106762						0.0106762
I - Health and medical history	x2473	Other serious medical condition/disability diagnosed by doctor	0.054287	118	399400	991	1.32782	1.14561	1.53901	0.00016649						0.00016649
I - Health and medical history	x2492	Taking other prescription medications	1.2257	16	404642	1021	1.34658	1.16499	1.55649	5.67114e-05						5.67114e-05
I - Health and medical history	x6149__4	Mouth/teeth dental problems - loose teeth	0	126	401610	1011	1.15686	0.906055	1.47709	0.242532						0.242532
I - Health and medical history	x6152__100	Blood clot, DVT, bronchitis, emphysema, asthma, rhinitis, eczema, allergy - none	0	126	405328	1026	1.03912	0.908953	1.18794	0.574104						0.574104
I - Health and medical history	x6154__100	Medication for pain relief, constipation, heartburn - none	0.227488	73	398487	1001	0.833363	0.731334	0.949625	0.00622529						0.00622529
I - Health and medical history	x6154__3	Medication for pain relief, constipation, heartburn - paracetamol	0	126	398487	1001	1.24049	1.07593	1.43022	0.00299963						0.00299963
I - Health and medical history	x6155__100	Vitamin and mineral supplements - none	0.0719415	108	401039	1008	0.908538	0.796006	1.03698	0.155105						0.155105
I - Health and medical history	x6159__100	Pain type(s) experienced in last month - none	0.638895	34	405299	1020	0.772635	0.671912	0.888458	0.000295213						0.000295213
J - Hospital diagnoses	x130648	Other anemias (D64) date	0.0779502	103	405954	1027	2.0759	1.6848	2.55779	6.99349e-12						6.99349e-12
J - Hospital diagnoses	x130814	Disorders of lipoprotein metabolism and other lipedemas (E78) date	0.196881	76	405954	1027	1.24594	1.08723	1.42782	0.00156182						0.00156182
J - Hospital diagnoses	x131456	Pneumonia, organism unspecified (J18) date	0.766661	27	405954	1027	2.70724	2.24426	3.26572	2.28781e-25						2.28781e-25
J - Hospital diagnoses	x131492	Other chronic obstructive pulmonary disease (J44) date	0.100459	95	405954	1027	1.71057	1.35766	2.15522	5.27461e-06						5.27461e-06
J - Hospital diagnoses	x132070	Other disorders of urinary system (N39) date	0.261538	67	405954	1027	1.91486	1.6042	2.28567	6.3366e-13						6.3366e-13
J - Hospital diagnoses	x132146	Excessive, frequent and irregular menstruation (N92) date	0	126	405954	1027	1.18233	0.842952	1.65833	0.331925						0.331925
J - Hospital diagnoses	x40008	Age at cancer diagnosis	0.0439739	121	405954	1027				0.333398						0.333398
J - Hospital diagnoses	x41204__E119	Type 2 diabetes mellitus without complications (E11.9)	0.194446	77	405954	1027	1.73987	1.46088	2.07215	5.28026e-10						5.28026e-10
J - Hospital diagnoses	x41204__E780	Pure hypercholesterolemia (E78.0)	0.673093	33	405954	1027	1.43174	1.22748	1.67001	4.88638e-06						4.88638e-06
J - Hospital diagnoses	x41204__F329	Depressive episode, unspecified (F32.9)	0.146458	86	405954	1027	2.12416	1.7005	2.65337	3.18506e-11						3.18506e-11
J - Hospital diagnoses	x41204__I10	Essential (primary) hypertension (I10)	2.44092	10	405954	1027	1.59268	1.39008	1.82481	2.02105e-11						2.02105e-11
J - Hospital diagnoses	x41204__Z864	Personal history of psychoactive substance abuse (Z86.4)	0.239002	70	405954	1027	1.66941	1.41124	1.97482	2.25166e-09						2.25166e-09
J - Hospital diagnoses	x41204__Z867	Personal history of diseases of the circulatory system (Z86.7)	0.0712086	109	405954	1027	1.96872	1.6358	2.36939	7.6806e-13						7.6806e-13
J - Hospital diagnoses	x41214__2	Carer support indicators - no	0.508576	41	405954	1027	1.26226	1.09891	1.44987	0.000987656						0.000987656
J - Hospital diagnoses	x41270__D649	Anemia, unspecified (D64.9)	0.0921949	98	405954	1027	2.23537	1.79635	2.78169	5.56969e-13						5.56969e-13
J - Hospital diagnoses	x41270__J181	Lobar pneumonia, unspecified (J18.1)	0.173859	80	405954	1027	3.88514	3.0715	4.9143	1.05095e-29						1.05095e-29
J - Hospital diagnoses	x41270__R11	Nausea and vomiting (R11)	0.0655838	111	405954	1027	2.14604	1.70451	2.70194	8.16621e-11						8.16621e-11
J - Hospital diagnoses	x41272__G451	Fiberoptic endoscopic examination (G45.1)	0.155996	83	405954	1027	1.35869	1.17159	1.57567	5.01678e-05						5.01678e-05
J - Hospital diagnoses	x41272__U051	Computed tomography of head (U5.1)	0.0776893	104	405954	1027	2.343	1.92394	2.85333	2.48355e-17						2.48355e-17
J - Hospital diagnoses	x41272__X998	No procedure performed (X99.8)	8.66242	3	405954	1027	1.76192	1.54522	2.00901	2.69992e-17						2.69992e-17
J - Hospital diagnoses	x41272__Y981	Radiology of one body area (or < 2 minutes) (Y98.1)	1.38542	12	405954	1027	2.14964	1.83765	2.51461	1.1209e-21						1.1209e-21
J - Hospital diagnoses	x41272__Z943	Left sided operation (Z94.3)	0.371465	49	405954	1027	1.33788	1.17846	1.51888	6.9099e-06						6.9099e-06
K - Biomarkers	x30500	Microalbumin in urine	1.02217	20	392329	972				6.18908e-06						6.18908e-06
K - Biomarkers	x30510	Creatinine (enzymatic) in urine	0.295186	58	392338	974				0.722663						0.722663
K - Biomarkers	x30520	Potassium in urine	0.29869	57	391540	972				0.516979						0.516979
K - Biomarkers	x30530	Sodium in urine	0.149251	84	391523	971				0.813226						0.813226
K - Biomarkers	x30610	Alkaline phosphatase	0.275946	62	379352	940				0.00191271						0.00191271
K - Biomarkers	x30620	Alanine aminotransferase	0.322767	53	379202	939				0.176993						0.176993
K - Biomarkers	x30650	Aspartate aminotransferase	0.345646	50	377938	936				0.199826						0.199826
K - Biomarkers	x30670	Urea	0.38001	48	379076	938				0.985786						0.985786
K - Biomarkers	x30690	Cholesterol	0.502729	42	379345	939				0.89974						0.89974
K - Biomarkers	x30700	Creatinine	0.611452	35	379145	938				0.169114						0.169114
K - Biomarkers	x30710	C-reactive protein	1.11682	18	378537	937				0.000912851						0.000912851
K - Biomarkers	x30720	Cystatin C	3.72911	6	379308	940				1.98093e-08						1.98093e-08
K - Biomarkers	x30730	Gamma glutamyl transferase	1.11601	19	379167	938				0.000657664						0.000657664
K - Biomarkers	x30750	Glycated hemoglobin (HbA1c)	0.435635	45	376899	931				0.309219						0.309219
K - Biomarkers	x30770	IGF-1	0.933592	24	377259	933				0.462898						0.462898
K - Biomarkers	x30840	Total bilirubin	0.275533	63	377710	934				0.793535						0.793535
K - Biomarkers	x30870	Triglycerides	0.057361	116	379038	936				0.10665						0.10665
K - Biomarkers	x30880	Urate	0.289731	60	378899	938				0.424449						0.424449
