## supplementary table 7 for "Identifying risk factors for COVID-19 severity and mortality in the UK Biobank"

### Sheet: PHESANT - Mortality
Supplementary Table 7. Hazard ratios and their 95% confidence intervals for important features identified using GBDT and SHAP values for predicting COVID-19 mortality. SHAP values and ranking based on SHAP values are also given. Continuous variables were tested for non-linearity using squared term.
							LINEAR / CATEGORICAL				CURVATURE
Feature category	Feature ID	Feature description a	SHAP Value	Ranking based on SHAP values	N	Mortality	Adjusted hazard ratio	Adjusted hazard ratio 95%	Adjusted hazard ratio 95%	Adjusted Cox P-value	Adjusted hazard ratio	Adjusted hazard ratio 95%	Adjusted hazard ratio 95%	Adjusted Cox P curvature	LR test P-value for continuous features with curvature	P-value for ranking
								confidence interval lower	confidence interval upper			confidence interval lower	confidence interval upper
col1	col2	col3	col4	col5	col6	col7	col8	col9	col10	col11	col12	col13	col14	col15	col16	col17
A - Baseline characteristics	x54	UK Biobank assessment center	0.691788	48	1852	348				3.42362e-81						3.42362e-81
A - Baseline characteristics	x21022	Age at recruitment	13.5206	1	1852	348	1.48468	1.12553	1.95843	0.00516042	0.99754	0.995196	0.999889	0.0401572	1.317e-40	1.317e-40
A - Baseline characteristics	x31	Sex	0.561338	64	1852	348	1.34374	1.06958	1.68818	0.011157						0.011157
A - Baseline characteristics	x52	Month of birth	0.560677	65	1825	345				0.86307						0.86307
B - Sociodemographics	x680	Own or rent accommodation lived in	0.317117	96	1788	337				0.169737						0.169737
B - Sociodemographics	x670	Type of accommodation lived in	0.154097	135	1820	343				0.424512						0.424512
B - Sociodemographics	x189	Townsend deprivation index at recruitment	1.21177	16	1852	348	1.00762	0.972196	1.04434	0.677534						0.677534
B - Sociodemographics	x699	Length of time at current address	1.87711	3	1794	337	0.980105	0.880235	1.0913	0.713996						0.713996
B - Sociodemographics	x6139__1	A gas hob or gas cooker for cooking/heating	0.324677	95	1827	343	0.959872	0.762397	1.2085	0.727463						0.727463
B - Sociodemographics	x6142__2	Current employment status - retired	0.644059	52	1847	348	1.04887	0.783847	1.4035	0.748153						0.748153
B - Sociodemographics	x728	Number of vehicles in household	0.356576	87	1800	337				0.798606						0.798606
B - Sociodemographics	x6139__3	An open solid fuel fire that you use regularly in winter time for cooking/heating	0.25079	109	1827	343	1.06229	0.651158	1.733	0.808798						0.808798
C - Lifestyle and environment	x1239	Current tobacco smoking	0.169548	129	1824	345				0.00531037						0.00531037
C - Lifestyle and environment	x1299	Salad / raw vegetable intake	0.312409	97	1807	340	1.04647	1.00099	1.09402	0.0451077						0.0451077
C - Lifestyle and environment	x1458	Cereal intake	0.96163	26	1838	345	0.961994	0.92531	1.00013	0.0507861						0.0507861
C - Lifestyle and environment	x120	Birth weight not known	0.874083	37	1825	345				0.0510312						0.0510312
C - Lifestyle and environment	x1289	Cooked vegetable intake	0.353022	88	1814	342	1.04925	0.999504	1.10148	0.0523849						0.0523849
C - Lifestyle and environment	x2277	Frequency of solarium/sunlamp use	0.116617	140	1795	337	1.02033	0.998485	1.04266	0.0683566						0.0683566
C - Lifestyle and environment	x1249	Past tobacco smoking	0.871931	38	1659	303				0.0752734						0.0752734
C - Lifestyle and environment	x1418	Milk type used	0.207919	124	1824	345				0.0931374						0.0931374
C - Lifestyle and environment	x924	Usual walking pace	0.338931	90	1805	340				0.10598						0.10598
C - Lifestyle and environment	x1687	Comparative body size at age 10	0.384621	82	1771	332				0.110905						0.110905
C - Lifestyle and environment	x1528	Water intake	0.279824	103	1836	345	0.957753	0.906603	1.01179	0.123213						0.123213
C - Lifestyle and environment	x1379	Lamb/mutton intake	0.372685	84	1805	340				0.124201						0.124201
C - Lifestyle and environment	x1707	Handedness (chirality/laterality)	0.102472	145	1825	345				0.127288						0.127288
C - Lifestyle and environment	x1070	Time spent watching television (TV)	1.01369	24	1827	344	1.04013	0.982649	1.10098	0.174929						0.174929
C - Lifestyle and environment	x943	Frequency of stair climbing in last 4 weeks	0.616864	58	1795	338				0.200892						0.200892
C - Lifestyle and environment	x1349	Processed meat intake	0.463629	71	1819	342				0.240043						0.240043
C - Lifestyle and environment	x1488	Tea intake	0.940544	30	1822	345				0.294494						0.294494
C - Lifestyle and environment	x864	Number of days/week walked 10+ minutes	0.940143	31	1781	336				0.383586						0.383586
C - Lifestyle and environment	x2267	Use of sun/UV protection	0.641296	53	1797	340				0.389256						0.389256
C - Lifestyle and environment	x1329	Oily fish intake	1.38246	11	1806	344				0.396294						0.396294
C - Lifestyle and environment	x1448	Bread type	0.681528	50	1774	329				0.407316						0.407316
C - Lifestyle and environment	x1319	Dried fruit intake	0.336168	92	1799	336				0.440585						0.440585
C - Lifestyle and environment	x1428	Spread type	0.441173	76	1821	344				0.50778						0.50778
C - Lifestyle and environment	x1717	Skin color	0.125305	138	1794	337				0.576297						0.576297
C - Lifestyle and environment	x6162__2	Types of transport used (excluding work) - walk	0.155079	134	1818	341	1.05837	0.849277	1.31893	0.613455						0.613455
C - Lifestyle and environment	x1339	Non-oily fish intake	0.665117	51	1809	342				0.625459						0.625459
C - Lifestyle and environment	x1438	Bread intake	0.628865	55	1791	337	0.997485	0.984848	1.01028	0.698702						0.698702
C - Lifestyle and environment	x6164__2	Physical activity in last 4 weeks - other exercises	0.312114	98	1813	341	0.967923	0.758807	1.23467	0.792913						0.792913
C - Lifestyle and environment	x1389	Pork intake	0.26559	106	1809	342				0.83599						0.83599
C - Lifestyle and environment	x6164__4	Light DIY physical activity in last 4 weeks	0.0265603	148	1813	341	1.01533	0.807856	1.27609	0.896216						0.896216
C - Lifestyle and environment	x884	Number of days/week of moderate physical activity 10+ minutes	0.580114	61	1682	307				0.974446						0.974446
D - Physical measurements	x49	Hip circumference	0.624058	57	1852	348	0.833683	0.710185	0.978658	0.0261696	1.11798	1.03613	1.20628	0.00403903	0.00746809	0.00746809
D - Physical measurements	x23099	Body fat percentage	0.697145	47	1810	340	1.21564	0.973049	1.51872	0.0855414	1.0869	1.0121	1.16722	0.0219818	0.0163608	0.0163608
D - Physical measurements	x23120	Arm fat mass (right)	0.51599	68	1809	341	0.963958	0.772181	1.20336	0.74569	1.09996	1.01249	1.19499	0.024224	0.0897232	0.0897232
D - Physical measurements	x4080	Systolic blood pressure, automated reading	2.58715	2	1803	335	1.09243	0.971897	1.2279	0.138322						0.138322
D - Physical measurements	x21001	Body mass index (BMI)	0.904559	35	1852	348				0.175972						0.175972
D - Physical measurements	x102	Pulse rate, automated reading	1.24602	14	1803	335	1.06653	0.962676	1.18159	0.217855						0.217855
D - Physical measurements	x23128	Trunk fat mass	0.702078	46	1809	341	1.11473	0.930303	1.33572	0.239177						0.239177
D - Physical measurements	x23107	Impedance of leg (right)	0.957164	27	1810	341	1.05768	0.929747	1.20322	0.393897						0.393897
D - Physical measurements	x4079	Diastolic blood pressure, automated reading	1.01517	23	1803	335	1.04305	0.935158	1.1634	0.449277						0.449277
D - Physical measurements	x50	Standing height	0.689192	49	1852	348	0.956869	0.822457	1.11325	0.568089						0.568089
D - Physical measurements	x20015	Sitting height	0.771651	43	1831	345	0.960839	0.837294	1.10261	0.569428						0.569428
D - Physical measurements	x21002	Weight	0.45405	73	1852	348	1.04779	0.860234	1.27623	0.642738						0.642738
D - Physical measurements	x47	Hand grip strength (right)	1.37871	12	1840	346	0.964628	0.825656	1.12699	0.650024						0.650024
D - Physical measurements	x23105	Basal metabolic rate	0.442743	75	1810	341	0.970354	0.781303	1.20515	0.785472						0.785472
D - Physical measurements	x3088	Contra-indications for spirometry	0.157036	133	1825	345				0.809839						0.809839
D - Physical measurements	x48	Waist circumference	1.53839	9	1852	348	1.00914	0.820497	1.24116	0.931327						0.931327
D - Physical measurements	x23109	Impedance of arm (right)	1.17286	18	1810	341	1.00001	0.839646	1.19101	0.999869						0.999869
E - Cognitive function	x20023	Mean time to correctly identify matches	1.77725	6	1809	339	1.06821	0.949812	1.20137	0.270944						0.270944
E - Cognitive function	x399	Number of incorrect matches in round	1.17704	17	1832	345	0.963447	0.870893	1.06584	0.469913						0.469913
E - Cognitive function	x400	Time to complete round	1.46392	10	1750	326	1.01388	0.90259	1.13889	0.816255						0.816255
F - Psychosocial factors	x6145__2	Serious illness, injury or assault of a close relative in last 2 years	0.212494	122	1809	338	0.677251	0.4392	1.04433	0.0777857						0.0777857
F - Psychosocial factors	x2000	Worry too long after embarrassment	0.719851	45	1779	328	0.839996	0.663045	1.06417	0.148561						0.148561
F - Psychosocial factors	x1950	Sensitivity / hurt feelings	0.214428	121	1801	338	0.845902	0.672966	1.06328	0.151526						0.151526
F - Psychosocial factors	x2040	Risk taking	0.248165	111	1766	334	0.887656	0.695486	1.13292	0.33838						0.33838
F - Psychosocial factors	x1970	Nervous feelings	0.216961	119	1791	335	1.12475	0.866664	1.4597	0.376716						0.376716
F - Psychosocial factors	x2080	Frequency of tiredness / lethargy in last 2 weeks	0.745492	44	1757	332				0.431642						0.431642
F - Psychosocial factors	x1930	Miserableness	0.330187	94	1814	342	0.915501	0.726047	1.15439	0.455489						0.455489
F - Psychosocial factors	x2010	Suffer from 'nerves'	0.510696	69	1774	343	1.09336	0.839065	1.42473	0.508711						0.508711
F - Psychosocial factors	x2060	Frequency of unenthusiasm / disinterest in last 2 weeks	0.105409	143	1737	331				0.536697						0.536697
F - Psychosocial factors	x1990	Tense / 'highly strung'	0.189518	126	1753	336	0.970953	0.722726	1.30444	0.844858						0.844858
G - Self-reported diseases	x20002__1387	Non-cancer illness code, self-reported - hayfever/allergic rhinitis	0.206844	125	1852	348	1.69667	1.08277	2.65864	0.0210568						0.0210568
G - Self-reported diseases	x135	Number of self-reported non-cancer illnesses	0.297386	101	1852	348	1.18233	1.03942	1.3449	0.0108309	0.986158	0.973487	0.998994	0.0346432	0.0228079	0.0228079
G - Self-reported diseases	x20002__1473	Non-cancer illness code, self-reported - high cholesterol	0.225291	114	1852	348	1.22072	0.944059	1.57846	0.12827						0.12827
G - Self-reported diseases	x20002__1065	Non-cancer illness code, self-reported - hypertension	1.12638	19	1852	348	1.17375	0.932627	1.47722	0.172105						0.172105
H - Medications & Operations	x20003__1140864752	Treatment/medication - lansoprazole	0.352961	89	1852	348	0.374096	0.197251	0.709491	0.00260422						0.00260422
H - Medications & Operations	x20004__1403	Operation - inguinal/femoral hernia repair	0.105356	144	1852	348	0.440779	0.230449	0.843078	0.013292						0.013292
H - Medications & Operations	x20003__99999	Treatment/medication code - free-text, unable to be coded	0.252686	108	1852	348	1.58703	0.984632	2.55797	0.0579107						0.0579107
H - Medications & Operations	x136	Number of operations, self-reported	0.278616	104	1852	348	0.956701	0.888883	1.02969	0.238023						0.238023
H - Medications & Operations	x20004__1510	Operation - dilatation and curettage/d+c	0.160484	132	1852	348	0.696701	0.360197	1.34757	0.282955						0.282955
H - Medications & Operations	x20003__1140879802	Treatment/medication - amlodipine	0.222396	116	1852	348	1.15086	0.803746	1.64787	0.442998						0.442998
I - Health and medical history	x1873	Number of full brothers	1.04021	21	1815	340	0.895951	0.826198	0.971593	0.00788798						0.00788798
I - Health and medical history	x6159__6	Pain type(s) experienced in last month - hip pain	0.600303	60	1844	343	0.640551	0.454226	0.903307	0.0110911						0.0110911
I - Health and medical history	x6149__1	Mouth/teeth dental problems - mouth ulcers	0.552531	66	1824	342	0.564186	0.352109	0.903997	0.0173332						0.0173332
I - Health and medical history	x1835	Mother still alive	1.82112	5	1813	340	0.656942	0.461815	0.934513	0.0194585						0.0194585
I - Health and medical history	x2492	Taking other prescription medications	0.847063	39	1841	345	1.36763	1.04955	1.78212	0.020449						0.020449
I - Health and medical history	x6179__1	Mineral and other dietary supplements - fish oil	0.235561	112	1828	345	0.777941	0.611038	0.990434	0.0415525						0.0415525
I - Health and medical history	x6154__2	Medication for pain relief, constipation, heartburn - ibuprofen	0.259078	107	1808	341	0.704539	0.487477	1.01825	0.0623635						0.0623635
I - Health and medical history	x6150__100	Vascular/heart problems diagnosed by doctor - none	0.638365	54	1843	347	0.825952	0.653025	1.04467	0.110635						0.110635
I - Health and medical history	x1883	Number of full sisters	0.226749	113	1816	340	0.941703	0.872937	1.01589	0.120526						0.120526
I - Health and medical history	x6159__100	Pain type(s) experienced in last month - none	0.185094	128	1844	343	1.21147	0.950134	1.54468	0.121777						0.121777
I - Health and medical history	x6159__4	Pain type(s) experienced in last month - back pain	0.168821	130	1844	343	0.838272	0.656427	1.07049	0.15737						0.15737
I - Health and medical history	x2306	Weight change compared with 1 year ago	0.39407	81	1794	343				0.421153						0.421153
I - Health and medical history	x2257	Hearing difficulty/problems with background noise	0.161658	131	1802	341	0.918767	0.734436	1.14936	0.45836						0.45836
I - Health and medical history	x6149__6	Mouth/teeth dental problems - dentures	0.337312	91	1824	342	1.06452	0.834449	1.35803	0.614783						0.614783
I - Health and medical history	x6154__1	Medication for pain relief, constipation, heartburn - aspirin	0.112635	142	1808	341	1.06525	0.824943	1.37556	0.627954						0.627954
I - Health and medical history	x6152__8	Asthma diagnosed by doctor	0.21634	120	1846	348	0.924039	0.647802	1.31807	0.662868						0.662868
I - Health and medical history	x2345	Ever had bowel cancer screening	0.410022	79	1816	338	0.95954	0.757361	1.21569	0.732263						0.732263
I - Health and medical history	x2247	Hearing difficulty/problems	0.219642	118	1746	328	0.961722	0.754561	1.22576	0.75251						0.75251
I - Health and medical history	x6155__7	Vitamin and mineral supplements - multivitamins +/- minerals	0.221898	117	1825	344	1.01522	0.78304	1.31623	0.909254						0.909254
I - Health and medical history	x2188	Long-standing illness, disability or infirmity	0.361556	86	1852	348	0.990305	0.792554	1.2374	0.931688						0.931688
I - Health and medical history	x2227	Other eye problems	0.453431	74	1847	346	1.00189	0.760515	1.31988	0.989269						0.989269
J - Hospital diagnoses	x41202__N390	Urinary tract infection, site not specified (N39)	0.14109	136	1852	348	1.94978	1.3045	2.91426	0.00112866						0.00112866
J - Hospital diagnoses	x41200__H229	Unspecified diagnostic endoscopic examination of colon(H22.9)	0.308495	99	1852	348	0.570036	0.392986	0.826852	0.00305744						0.00305744
J - Hospital diagnoses	x41270__N390	Urinary tract infection, site not specified (N39)	0.910379	34	1852	348	1.54061	1.12813	2.1039	0.00656236						0.00656236
J - Hospital diagnoses	x131402	Varicose veins of lower extremities (I83) date	0.0787693	147	1852	348	0.444169	0.240717	0.819576	0.00941606						0.00941606
J - Hospital diagnoses	x41270__R69	Unknown and unspecified causes of morbidity (R69)	0.564493	62	1852	348	1.63594	1.11882	2.39208	0.0111122						0.0111122
J - Hospital diagnoses	x41210__Y973	Radiology with post contrast (Y97.3)	0.189106	127	1852	348	1.51764	1.09699	2.0996	0.0117721						0.0117721
J - Hospital diagnoses	x41270__K573	Diverticular disease of large intestine without perforation or abscess (K57.3)	0.288803	102	1852	348	0.625406	0.42796	0.913947	0.0153149						0.0153149
J - Hospital diagnoses	x41270__M179	Gonarthrosis, unspecified (M17.9)	0.395409	80	1852	348	0.55394	0.341449	0.898666	0.0167222						0.0167222
J - Hospital diagnoses	x41270__N179	Acute renal failure, unspecified (N17.9)	0.135585	137	1852	348	1.58044	1.08074	2.31119	0.0182558						0.0182558
J - Hospital diagnoses	x131872	gonarthrosis [arthrosis of knee] (M17) date	0.223993	115	1852	348	0.660071	0.453617	0.960488	0.0299603						0.0299603
J - Hospital diagnoses	x41200__U051	Computed tomography of head (U5.1)	0.114536	141	1852	348	1.42947	1.03017	1.98354	0.0325321						0.0325321
J - Hospital diagnoses	x131464	vasomotor and allergic rhinitis (J30) date	0.21145	123	1852	348	1.4911	1.03228	2.15386	0.0332326						0.0332326
J - Hospital diagnoses	x41200__G459	Fiberoptic endoscopic examination of upper gastrointestinal tract (G45.9)	0.528124	67	1852	348	0.698314	0.489984	0.995223	0.0469831						0.0469831
J - Hospital diagnoses	x131416	Hypotension (I95) date	0.371261	85	1852	348	1.48455	0.999247	2.20554	0.0504373						0.0504373
J - Hospital diagnoses	x131386	Other peripheral vascular diseases (I73) date	0.250763	110	1852	348	1.5268	0.983992	2.36905	0.0590303						0.0590303
J - Hospital diagnoses	x41210__Y981	Radiology of one body area (or < 2 minutes) (Y98.1)	0.097303	146	1852	348	1.22444	0.94924	1.57942	0.11902						0.11902
J - Hospital diagnoses	x41272__Z942	Right sided operation (Z94.2)	0.306382	100	1852	348	0.849132	0.679743	1.06073	0.149698						0.149698
J - Hospital diagnoses	x131954	Shoulder lesions (M75) date	0.125273	139	1852	348	0.723964	0.46402	1.12953	0.154655						0.154655
J - Hospital diagnoses	x41204__E119	Type 2 diabetes mellitus without complications (E11.9)	0.465841	70	1852	348	1.21826	0.919791	1.61359	0.168553						0.168553
J - Hospital diagnoses	x41204__I10	Essential (primary) hypertension (I10)	0.60325	59	1852	348	1.15735	0.912939	1.46719	0.227287						0.227287
J - Hospital diagnoses	x41204__F329	Depressive episode, unspecified (F32.9)	0.456871	72	1852	348	1.21219	0.847164	1.7345	0.292503						0.292503
J - Hospital diagnoses	x41200__X998	No procedure performed (X99.8)	1.85292	4	1852	348	1.10496	0.870416	1.4027	0.412274						0.412274
J - Hospital diagnoses	x40009	Reported occurrences of cancer	0.0042131	149	334	79	1.09897	0.755512	1.59858	0.621578						0.621578
J - Hospital diagnoses	x40008	Age at cancer diagnosis	0.373499	83	1825	345				0.854137						0.854137
J - Hospital diagnoses	x41202__R074	Chest pain, unspecified (R7.4)	0.267943	105	1852	348	0.972227	0.698492	1.35324	0.867408						0.867408
J - Hospital diagnoses	x131876	Other arthrosis (M19) date	0.332529	93	1852	348	0.98792	0.763852	1.27772	0.926219						0.926219
J - Hospital diagnoses	x41272__G451	Fiberoptic endoscopic examination (G45.1)	0.414317	78	1852	348	1.01	0.780126	1.30761	0.939806						0.939806
K - Biomarkers	x30840	Total bilirubin	1.03675	22	1676	320				0.0495416						0.0495416
K - Biomarkers	x30730	Gamma glutamyl transferase	1.64197	7	1683	320				0.0960679						0.0960679
K - Biomarkers	x30650	Aspartate aminotransferase	1.09294	20	1679	320				0.148998						0.148998
K - Biomarkers	x30670	Urea	1.28097	13	1680	320				0.156076						0.156076
K - Biomarkers	x30880	Urate	0.837027	40	1681	319				0.311268						0.311268
K - Biomarkers	x30530	Sodium in urine	0.92933	32	1750	326				0.359764						0.359764
K - Biomarkers	x30770	IGF-1	1.57975	8	1675	318				0.387349						0.387349
K - Biomarkers	x30620	Alanine aminotransferase	0.896214	36	1684	320				0.421119						0.421119
K - Biomarkers	x30610	Alkaline phosphatase	1.21343	15	1684	320				0.425841						0.425841
K - Biomarkers	x30520	Potassium in urine	0.945243	28	1749	326				0.573558						0.573558
K - Biomarkers	x30500	Microalbumin in urine	0.422831	77	1751	325				0.599422						0.599422
K - Biomarkers	x30710	C-reactive protein	0.783517	42	1679	319				0.623887						0.623887
K - Biomarkers	x30690	Cholesterol	0.9231	33	1684	320				0.673345						0.673345
K - Biomarkers	x30870	Triglycerides	0.785586	41	1677	320				0.778154						0.778154
K - Biomarkers	x30750	Glycated hemoglobin (HbA1c)	0.943767	29	1675	317				0.808354						0.808354
K - Biomarkers	x30510	Creatinine (enzymatic) in urine	0.624542	56	1753	326				0.834191						0.834191
K - Biomarkers	x30720	Cystatin C	0.99837	25	1686	320				0.863871						0.863871
K - Biomarkers	x30700	Creatinine	0.56233	63	1680	320				0.908741						0.908741
